# Using clinical text to refine unspecific condition codes in Dutch general practitioner EHR data

**DOI:** 10.1101/2024.01.04.24300823

**Authors:** Tom M Seinen, Jan A Kors, Erik M van Mulligen, Egill Fridgeirsson, Katia MC Verhamme, Peter R Rijnbeek

## Abstract

**Objective:** Observational studies using electronic health record (EHR) databases often face challenges due to unspecific clinical codes that can obscure detailed medical information, hindering precise data analysis. In this study, we aimed to assess the feasibility of refining these unspecific condition codes into more specific codes in a Dutch general practitioner (GP) EHR database by leveraging the available clinical free text.

**Methods:** We utilized three approaches for text classification—search queries, semi-supervised learning, and supervised learning—to improve the specificity of ten unspecific International Classification of Primary Care (ICPC-1) codes. Two text representations and three machine learning algorithms were evaluated for the (semi-)supervised models. Additionally, we measured the improvement achieved by the refinement process on all code occurrences in the database.

**Results:** The classification models performed well for most codes. In general, no single classification approach consistently outperformed the others. However, there were variations in the relative performance of the classification approaches within each code and in the use of different text representations and machine learning algorithms. Class imbalance and limited training data affected the performance of the (semi-)supervised models, yet the simple search queries remained particularly effective. Ultimately, the developed models improved the specificity of over half of all the unspecific code occurrences in the database.

**Conclusions:** Our findings show the feasibility of using information from clinical text to improve the specificity of unspecific condition codes in observational healthcare databases, even with a limited range of machine-learning techniques and modest annotated training sets. Future work could investigate transfer learning, integration of structured data, alternative semi-supervised methods, and validation of models across healthcare settings. The improved level of detail enriches the interpretation of medical information and can benefit observational research and patient care.
