## Supplementary material for "Using clinical text to refine unspecific condition codes in Dutch general practitioner EHR data": Evaluation_results.csv

IPCI-1_code	SNOMED_description	classification_approach	method	AUROC	AUPRC	F1
D01	stomach cramps	search query	search terms	0.97	0.84	0.91
D01	stomach cramps	semi-supervised	TFIDF LR	0.75	0.56	0.58
D01	stomach cramps	semi-supervised	TFIDF XGB	0.77	0.54	0.6
D01	stomach cramps	semi-supervised	TFIDF NN	0.78	0.61	0.63
D01	stomach cramps	semi-supervised	AVGEMB LR	0.72	0.4	0.51
D01	stomach cramps	semi-supervised	AVGEMB XGB	0.68	0.39	0.46
D01	stomach cramps	semi-supervised	AVGEMB NN	0.82	0.56	0.59
D01	stomach cramps	supervised	TFIDF LR	0.82	0.74	0.72
D01	stomach cramps	supervised	TFIDF XGB	0.82	0.72	0.63
D01	stomach cramps	supervised	TFIDF NN	0.79	0.64	0.58
D01	stomach cramps	supervised	AVGEMB LR	0.57	0.26	0.36
D01	stomach cramps	supervised	AVGEMB XGB	0.56	0.24	0.38
D01	stomach cramps	supervised	AVGEMB NN	0.63	0.32	0.43
D01	generalized abdominal pain	search query	search terms	0.89	0.95	0.98
D01	generalized abdominal pain	semi-supervised	TFIDF LR	0.92	0.97	0.97
D01	generalized abdominal pain	semi-supervised	TFIDF XGB	0.92	0.97	0.97
D01	generalized abdominal pain	semi-supervised	TFIDF NN	0.93	0.98	0.97
D01	generalized abdominal pain	semi-supervised	AVGEMB LR	0.85	0.94	0.93
D01	generalized abdominal pain	semi-supervised	AVGEMB XGB	0.78	0.93	0.92
D01	generalized abdominal pain	semi-supervised	AVGEMB NN	0.85	0.95	0.93
D01	generalized abdominal pain	supervised	TFIDF LR	0.9	0.97	0.94
D01	generalized abdominal pain	supervised	TFIDF XGB	0.95	0.98	0.96
D01	generalized abdominal pain	supervised	TFIDF NN	0.74	0.93	0.9
D01	generalized abdominal pain	supervised	AVGEMB LR	0.66	0.88	0.91
D01	generalized abdominal pain	supervised	AVGEMB XGB	0.66	0.89	0.9
D01	generalized abdominal pain	supervised	AVGEMB NN	0.7	0.92	0.9
D75	malignant tumor of colon	search query	search terms	0.82	0.85	0.84
D75	malignant tumor of colon	semi-supervised	TFIDF LR	0.86	0.91	0.81
D75	malignant tumor of colon	semi-supervised	TFIDF XGB	0.81	0.88	0.78
D75	malignant tumor of colon	semi-supervised	TFIDF NN	0.84	0.9	0.81
D75	malignant tumor of colon	semi-supervised	AVGEMB LR	0.76	0.82	0.79
D75	malignant tumor of colon	semi-supervised	AVGEMB XGB	0.73	0.81	0.77
D75	malignant tumor of colon	semi-supervised	AVGEMB NN	0.8	0.83	0.81
D75	malignant tumor of colon	supervised	TFIDF LR	0.82	0.89	0.81
D75	malignant tumor of colon	supervised	TFIDF XGB	0.85	0.9	0.8
D75	malignant tumor of colon	supervised	TFIDF NN	0.83	0.88	0.8
D75	malignant tumor of colon	supervised	AVGEMB LR	0.71	0.77	0.76
D75	malignant tumor of colon	supervised	AVGEMB XGB	0.62	0.72	0.75
D75	malignant tumor of colon	supervised	AVGEMB NN	0.7	0.74	0.77
D75	malignant tumor of rectum	search query	search terms	0.9	0.55	0.71
D75	malignant tumor of rectum	semi-supervised	TFIDF LR	0.92	0.62	0.72
D75	malignant tumor of rectum	semi-supervised	TFIDF XGB	0.9	0.77	0.67
D75	malignant tumor of rectum	semi-supervised	TFIDF NN	0.92	0.77	0.68
D75	malignant tumor of rectum	semi-supervised	AVGEMB LR	0.86	0.54	0.66
D75	malignant tumor of rectum	semi-supervised	AVGEMB XGB	0.81	0.38	0.49
D75	malignant tumor of rectum	semi-supervised	AVGEMB NN	0.91	0.62	0.64
D75	malignant tumor of rectum	supervised	TFIDF LR	0.8	0.4	0.53
D75	malignant tumor of rectum	supervised	TFIDF XGB	0.78	0.6	0.59
D75	malignant tumor of rectum	supervised	TFIDF NN	0.72	0.38	0.51
D75	malignant tumor of rectum	supervised	AVGEMB LR	0.83	0.46	0.55
D75	malignant tumor of rectum	supervised	AVGEMB XGB	0.68	0.29	0.41
D75	malignant tumor of rectum	supervised	AVGEMB NN	0.83	0.5	0.55
K70	endocarditis	search query	search terms	0.99	0.95	0.98
K70	endocarditis	semi-supervised	TFIDF LR	0.99	0.98	0.96
K70	endocarditis	semi-supervised	TFIDF XGB	0.96	0.9	0.94
K70	endocarditis	semi-supervised	TFIDF NN	0.99	0.97	0.96
K70	endocarditis	semi-supervised	AVGEMB LR	0.96	0.89	0.86
K70	endocarditis	semi-supervised	AVGEMB XGB	0.93	0.87	0.82
K70	endocarditis	semi-supervised	AVGEMB NN	0.98	0.94	0.89
K70	endocarditis	supervised	TFIDF LR	1	0.99	0.99
K70	endocarditis	supervised	TFIDF XGB	0.98	0.93	0.92
K70	endocarditis	supervised	TFIDF NN	0.99	0.96	0.94
K70	endocarditis	supervised	AVGEMB LR	0.95	0.81	0.77
K70	endocarditis	supervised	AVGEMB XGB	0.75	0.46	0.48
K70	endocarditis	supervised	AVGEMB NN	0.94	0.75	0.77
K70	myocarditis	search query	search terms	0.99	0.87	0.93
K70	myocarditis	semi-supervised	TFIDF LR	0.74	0.3	0.38
K70	myocarditis	semi-supervised	TFIDF XGB	0.84	0.31	0.33
K70	myocarditis	semi-supervised	TFIDF NN	0.72	0.21	0.32
K70	myocarditis	semi-supervised	AVGEMB LR	0.92	0.54	0.54
K70	myocarditis	semi-supervised	AVGEMB XGB	0.78	0.31	0.33
K70	myocarditis	semi-supervised	AVGEMB NN	0.93	0.72	0.7
K70	myocarditis	supervised	TFIDF LR	0.63	0.3	0.36
K70	myocarditis	supervised	TFIDF XGB	0.65	0.09	0.19
K70	myocarditis	supervised	TFIDF NN	0.56	0.06	0.15
K70	myocarditis	supervised	AVGEMB LR	0.78	0.27	0.32
K70	myocarditis	supervised	AVGEMB XGB	0.43	0.07	0.16
K70	myocarditis	supervised	AVGEMB NN	0.85	0.31	0.38
K70	pericarditis	search query	search terms	0.96	0.97	0.96
K70	pericarditis	semi-supervised	TFIDF LR	0.96	0.98	0.95
K70	pericarditis	semi-supervised	TFIDF XGB	0.95	0.97	0.95
K70	pericarditis	semi-supervised	TFIDF NN	0.96	0.97	0.94
K70	pericarditis	semi-supervised	AVGEMB LR	0.94	0.93	0.89
K70	pericarditis	semi-supervised	AVGEMB XGB	0.94	0.95	0.87
K70	pericarditis	semi-supervised	AVGEMB NN	0.97	0.97	0.92
K70	pericarditis	supervised	TFIDF LR	0.97	0.98	0.95
K70	pericarditis	supervised	TFIDF XGB	0.96	0.98	0.95
K70	pericarditis	supervised	TFIDF NN	0.95	0.96	0.93
K70	pericarditis	supervised	AVGEMB LR	0.89	0.85	0.84
K70	pericarditis	supervised	AVGEMB XGB	0.82	0.85	0.76
K70	pericarditis	supervised	AVGEMB NN	0.92	0.9	0.88
K78	atrial fibrillation	search query	search terms	0.89	0.94	0.92
K78	atrial fibrillation	semi-supervised	TFIDF LR	0.89	0.95	0.88
K78	atrial fibrillation	semi-supervised	TFIDF XGB	0.77	0.91	0.83
K78	atrial fibrillation	semi-supervised	TFIDF NN	0.85	0.94	0.86
K78	atrial fibrillation	semi-supervised	AVGEMB LR	0.7	0.86	0.84
K78	atrial fibrillation	semi-supervised	AVGEMB XGB	0.72	0.85	0.85
K78	atrial fibrillation	semi-supervised	AVGEMB NN	0.76	0.89	0.84
K78	atrial fibrillation	supervised	TFIDF LR	0.87	0.93	0.91
K78	atrial fibrillation	supervised	TFIDF XGB	0.91	0.96	0.91
K78	atrial fibrillation	supervised	TFIDF NN	0.77	0.89	0.86
K78	atrial fibrillation	supervised	AVGEMB LR	0.65	0.81	0.84
K78	atrial fibrillation	supervised	AVGEMB XGB	0.6	0.77	0.83
K78	atrial fibrillation	supervised	AVGEMB NN	0.6	0.77	0.83
K78	atrial flutter	search query	search terms	0.98	0.67	0.8
K78	atrial flutter	semi-supervised	TFIDF LR	0.69	0.2	0.28
K78	atrial flutter	semi-supervised	TFIDF XGB	0.76	0.17	0.28
K78	atrial flutter	semi-supervised	TFIDF NN	0.75	0.15	0.3
K78	atrial flutter	semi-supervised	AVGEMB LR	0.74	0.29	0.32
K78	atrial flutter	semi-supervised	AVGEMB XGB	0.71	0.24	0.28
K78	atrial flutter	semi-supervised	AVGEMB NN	0.83	0.46	0.52
K78	atrial flutter	supervised	TFIDF LR	0.49	0.09	0.2
K78	atrial flutter	supervised	TFIDF XGB	0.66	0.11	0.23
K78	atrial flutter	supervised	TFIDF NN	0.51	0.08	0.17
K78	atrial flutter	supervised	AVGEMB LR	0.56	0.09	0.19
K78	atrial flutter	supervised	AVGEMB XGB	0.53	0.13	0.21
K78	atrial flutter	supervised	AVGEMB NN	0.66	0.2	0.23
L72	fracture of radius	search query	search terms	0.93	0.93	0.96
L72	fracture of radius	semi-supervised	TFIDF LR	0.94	0.97	0.89
L72	fracture of radius	semi-supervised	TFIDF XGB	0.9	0.92	0.9
L72	fracture of radius	semi-supervised	TFIDF NN	0.93	0.96	0.9
L72	fracture of radius	semi-supervised	AVGEMB LR	0.89	0.92	0.88
L72	fracture of radius	semi-supervised	AVGEMB XGB	0.86	0.91	0.86
L72	fracture of radius	semi-supervised	AVGEMB NN	0.95	0.97	0.91
L72	fracture of radius	supervised	TFIDF LR	0.89	0.94	0.89
L72	fracture of radius	supervised	TFIDF XGB	0.88	0.93	0.85
L72	fracture of radius	supervised	TFIDF NN	0.84	0.9	0.83
L72	fracture of radius	supervised	AVGEMB LR	0.74	0.82	0.81
L72	fracture of radius	supervised	AVGEMB XGB	0.71	0.79	0.78
L72	fracture of radius	supervised	AVGEMB NN	0.79	0.85	0.84
L72	fracture of ulna	search query	search terms	0.88	0.65	0.77
L72	fracture of ulna	semi-supervised	TFIDF LR	0.8	0.68	0.64
L72	fracture of ulna	semi-supervised	TFIDF XGB	0.8	0.57	0.65
L72	fracture of ulna	semi-supervised	TFIDF NN	0.81	0.61	0.65
L72	fracture of ulna	semi-supervised	AVGEMB LR	0.88	0.65	0.7
L72	fracture of ulna	semi-supervised	AVGEMB XGB	0.77	0.46	0.52
L72	fracture of ulna	semi-supervised	AVGEMB NN	0.89	0.65	0.68
L72	fracture of ulna	supervised	TFIDF LR	0.75	0.59	0.56
L72	fracture of ulna	supervised	TFIDF XGB	0.77	0.64	0.62
L72	fracture of ulna	supervised	TFIDF NN	0.66	0.49	0.45
L72	fracture of ulna	supervised	AVGEMB LR	0.71	0.37	0.51
L72	fracture of ulna	supervised	AVGEMB XGB	0.61	0.38	0.39
L72	fracture of ulna	supervised	AVGEMB NN	0.77	0.5	0.6
L73	fracture of fibula	search query	search terms	0.79	0.76	0.74
L73	fracture of fibula	semi-supervised	TFIDF LR	0.87	0.86	0.73
L73	fracture of fibula	semi-supervised	TFIDF XGB	0.79	0.76	0.72
L73	fracture of fibula	semi-supervised	TFIDF NN	0.8	0.83	0.77
L73	fracture of fibula	semi-supervised	AVGEMB LR	0.77	0.72	0.69
L73	fracture of fibula	semi-supervised	AVGEMB XGB	0.76	0.68	0.7
L73	fracture of fibula	semi-supervised	AVGEMB NN	0.81	0.8	0.71
L73	fracture of fibula	supervised	TFIDF LR	0.96	0.96	0.9
L73	fracture of fibula	supervised	TFIDF XGB	0.93	0.92	0.89
L73	fracture of fibula	supervised	TFIDF NN	0.87	0.86	0.82
L73	fracture of fibula	supervised	AVGEMB LR	0.82	0.8	0.73
L73	fracture of fibula	supervised	AVGEMB XGB	0.74	0.67	0.66
L73	fracture of fibula	supervised	AVGEMB NN	0.81	0.72	0.73
L73	fracture of tibia	search query	search terms	0.92	0.78	0.86
L73	fracture of tibia	semi-supervised	TFIDF LR	0.86	0.81	0.74
L73	fracture of tibia	semi-supervised	TFIDF XGB	0.89	0.74	0.74
L73	fracture of tibia	semi-supervised	TFIDF NN	0.89	0.78	0.75
L73	fracture of tibia	semi-supervised	AVGEMB LR	0.9	0.77	0.79
L73	fracture of tibia	semi-supervised	AVGEMB XGB	0.81	0.65	0.6
L73	fracture of tibia	semi-supervised	AVGEMB NN	0.92	0.86	0.82
L73	fracture of tibia	supervised	TFIDF LR	0.88	0.8	0.74
L73	fracture of tibia	supervised	TFIDF XGB	0.84	0.77	0.7
L73	fracture of tibia	supervised	TFIDF NN	0.88	0.77	0.72
L73	fracture of tibia	supervised	AVGEMB LR	0.81	0.54	0.58
L73	fracture of tibia	supervised	AVGEMB XGB	0.66	0.44	0.44
L73	fracture of tibia	supervised	AVGEMB NN	0.83	0.62	0.64
L74	fracture of hand	search query	search terms	0.82	0.73	0.8
L74	fracture of hand	semi-supervised	TFIDF LR	0.89	0.85	0.81
L74	fracture of hand	semi-supervised	TFIDF XGB	0.92	0.91	0.79
L74	fracture of hand	semi-supervised	TFIDF NN	0.88	0.83	0.79
L74	fracture of hand	semi-supervised	AVGEMB LR	0.91	0.9	0.86
L74	fracture of hand	semi-supervised	AVGEMB XGB	0.91	0.87	0.82
L74	fracture of hand	semi-supervised	AVGEMB NN	0.87	0.84	0.79
L74	fracture of hand	supervised	TFIDF LR	0.98	0.98	0.91
L74	fracture of hand	supervised	TFIDF XGB	0.98	0.97	0.92
L74	fracture of hand	supervised	TFIDF NN	0.95	0.93	0.86
L74	fracture of hand	supervised	AVGEMB LR	0.97	0.92	0.95
L74	fracture of hand	supervised	AVGEMB XGB	0.95	0.93	0.86
L74	fracture of hand	supervised	AVGEMB NN	0.98	0.95	0.96
L74	fracture of foot	search query	search terms	0.9	0.89	0.9
L74	fracture of foot	semi-supervised	TFIDF LR	0.96	0.97	0.94
L74	fracture of foot	semi-supervised	TFIDF XGB	0.95	0.96	0.92
L74	fracture of foot	semi-supervised	TFIDF NN	0.93	0.95	0.92
L74	fracture of foot	semi-supervised	AVGEMB LR	0.97	0.98	0.93
L74	fracture of foot	semi-supervised	AVGEMB XGB	0.97	0.98	0.93
L74	fracture of foot	semi-supervised	AVGEMB NN	0.96	0.98	0.94
L74	fracture of foot	supervised	TFIDF LR	0.99	0.99	0.94
L74	fracture of foot	supervised	TFIDF XGB	0.98	0.98	0.92
L74	fracture of foot	supervised	TFIDF NN	0.96	0.97	0.9
L74	fracture of foot	supervised	AVGEMB LR	0.99	0.99	0.97
L74	fracture of foot	supervised	AVGEMB XGB	0.85	0.88	0.8
L74	fracture of foot	supervised	AVGEMB NN	0.99	0.99	0.96
N18	muscle weakness	search query	search terms	0.84	0.93	0.84
N18	muscle weakness	semi-supervised	TFIDF LR	0.84	0.94	0.86
N18	muscle weakness	semi-supervised	TFIDF XGB	0.84	0.95	0.85
N18	muscle weakness	semi-supervised	TFIDF NN	0.82	0.94	0.83
N18	muscle weakness	semi-supervised	AVGEMB LR	0.71	0.84	0.86
N18	muscle weakness	semi-supervised	AVGEMB XGB	0.71	0.86	0.87
N18	muscle weakness	semi-supervised	AVGEMB NN	0.75	0.89	0.84
N18	muscle weakness	supervised	TFIDF LR	0.91	0.97	0.9
N18	muscle weakness	supervised	TFIDF XGB	0.9	0.95	0.89
N18	muscle weakness	supervised	TFIDF NN	0.84	0.94	0.87
N18	muscle weakness	supervised	AVGEMB LR	0.74	0.87	0.88
N18	muscle weakness	supervised	AVGEMB XGB	0.7	0.85	0.85
N18	muscle weakness	supervised	AVGEMB NN	0.77	0.89	0.87
N18	paralysis	search query	search terms	0.79	0.55	0.67
N18	paralysis	semi-supervised	TFIDF LR	0.7	0.53	0.68
N18	paralysis	semi-supervised	TFIDF XGB	0.76	0.56	0.68
N18	paralysis	semi-supervised	TFIDF NN	0.72	0.54	0.69
N18	paralysis	semi-supervised	AVGEMB LR	0.54	0.28	0.4
N18	paralysis	semi-supervised	AVGEMB XGB	0.5	0.32	0.4
N18	paralysis	semi-supervised	AVGEMB NN	0.6	0.35	0.43
N18	paralysis	supervised	TFIDF LR	0.93	0.79	0.79
N18	paralysis	supervised	TFIDF XGB	0.89	0.79	0.71
N18	paralysis	supervised	TFIDF NN	0.72	0.46	0.53
N18	paralysis	supervised	AVGEMB LR	0.73	0.45	0.51
N18	paralysis	supervised	AVGEMB XGB	0.53	0.26	0.39
N18	paralysis	supervised	AVGEMB NN	0.66	0.43	0.44
R07	nasal discharge	search query	search terms	0.78	0.61	0.69
R07	nasal discharge	semi-supervised	TFIDF LR	0.88	0.72	0.67
R07	nasal discharge	semi-supervised	TFIDF XGB	0.8	0.62	0.67
R07	nasal discharge	semi-supervised	TFIDF NN	0.77	0.58	0.65
R07	nasal discharge	semi-supervised	AVGEMB LR	0.76	0.54	0.59
R07	nasal discharge	semi-supervised	AVGEMB XGB	0.69	0.42	0.42
R07	nasal discharge	semi-supervised	AVGEMB NN	0.74	0.54	0.57
R07	nasal discharge	supervised	TFIDF LR	0.88	0.73	0.65
R07	nasal discharge	supervised	TFIDF XGB	0.86	0.69	0.72
R07	nasal discharge	supervised	TFIDF NN	0.85	0.6	0.56
R07	nasal discharge	supervised	AVGEMB LR	0.74	0.32	0.41
R07	nasal discharge	supervised	AVGEMB XGB	0.71	0.31	0.41
R07	nasal discharge	supervised	AVGEMB NN	0.8	0.37	0.48
R07	nasal congestion	search query	search terms	0.9	0.94	0.91
R07	nasal congestion	semi-supervised	TFIDF LR	0.93	0.94	0.92
R07	nasal congestion	semi-supervised	TFIDF XGB	0.94	0.96	0.9
R07	nasal congestion	semi-supervised	TFIDF NN	0.93	0.97	0.91
R07	nasal congestion	semi-supervised	AVGEMB LR	0.88	0.93	0.87
R07	nasal congestion	semi-supervised	AVGEMB XGB	0.91	0.95	0.89
R07	nasal congestion	semi-supervised	AVGEMB NN	0.91	0.95	0.9
R07	nasal congestion	supervised	TFIDF LR	0.93	0.93	0.9
R07	nasal congestion	supervised	TFIDF XGB	0.93	0.96	0.9
R07	nasal congestion	supervised	TFIDF NN	0.88	0.9	0.87
R07	nasal congestion	supervised	AVGEMB LR	0.81	0.87	0.81
R07	nasal congestion	supervised	AVGEMB XGB	0.81	0.89	0.81
R07	nasal congestion	supervised	AVGEMB NN	0.83	0.88	0.84
R07	sneezing	search query	search terms	0.98	0.84	0.91
R07	sneezing	semi-supervised	TFIDF LR	0.97	0.9	0.89
R07	sneezing	semi-supervised	TFIDF XGB	0.95	0.8	0.88
R07	sneezing	semi-supervised	TFIDF NN	0.96	0.89	0.88
R07	sneezing	semi-supervised	AVGEMB LR	0.91	0.75	0.71
R07	sneezing	semi-supervised	AVGEMB XGB	0.89	0.67	0.62
R07	sneezing	semi-supervised	AVGEMB NN	0.96	0.81	0.79
R07	sneezing	supervised	TFIDF LR	0.95	0.89	0.85
R07	sneezing	supervised	TFIDF XGB	0.96	0.85	0.88
R07	sneezing	supervised	TFIDF NN	0.87	0.77	0.72
R07	sneezing	supervised	AVGEMB LR	0.82	0.53	0.58
R07	sneezing	supervised	AVGEMB XGB	0.69	0.36	0.42
R07	sneezing	supervised	AVGEMB NN	0.84	0.63	0.63
S86	seborrheic dermatitis	search query	search terms	0.98	0.99	0.99
S86	seborrheic dermatitis	semi-supervised	TFIDF LR	0.99	1	0.99
S86	seborrheic dermatitis	semi-supervised	TFIDF XGB	0.99	0.99	0.99
S86	seborrheic dermatitis	semi-supervised	TFIDF NN	0.99	1	0.99
S86	seborrheic dermatitis	semi-supervised	AVGEMB LR	0.91	0.97	0.93
S86	seborrheic dermatitis	semi-supervised	AVGEMB XGB	0.92	0.98	0.92
S86	seborrheic dermatitis	semi-supervised	AVGEMB NN	0.97	0.99	0.97
S86	seborrheic dermatitis	supervised	TFIDF LR	0.99	1	0.99
S86	seborrheic dermatitis	supervised	TFIDF XGB	0.98	0.99	0.99
S86	seborrheic dermatitis	supervised	TFIDF NN	0.84	0.95	0.91
S86	seborrheic dermatitis	supervised	AVGEMB LR	0.78	0.92	0.89
S86	seborrheic dermatitis	supervised	AVGEMB XGB	0.77	0.92	0.88
S86	seborrheic dermatitis	supervised	AVGEMB NN	0.85	0.95	0.91
S86	pityriasis capitis	search query	search terms	0.94	0.59	0.74
S86	pityriasis capitis	semi-supervised	TFIDF LR	0.95	0.79	0.75
S86	pityriasis capitis	semi-supervised	TFIDF XGB	0.95	0.61	0.75
S86	pityriasis capitis	semi-supervised	TFIDF NN	0.9	0.63	0.75
S86	pityriasis capitis	semi-supervised	AVGEMB LR	0.96	0.67	0.69
S86	pityriasis capitis	semi-supervised	AVGEMB XGB	0.86	0.49	0.59
S86	pityriasis capitis	semi-supervised	AVGEMB NN	0.95	0.76	0.85
S86	pityriasis capitis	supervised	TFIDF LR	0.94	0.75	0.77
S86	pityriasis capitis	supervised	TFIDF XGB	0.91	0.56	0.75
S86	pityriasis capitis	supervised	TFIDF NN	0.89	0.68	0.73
S86	pityriasis capitis	supervised	AVGEMB LR	0.82	0.4	0.48
S86	pityriasis capitis	supervised	AVGEMB XGB	0.56	0.13	0.18
S86	pityriasis capitis	supervised	AVGEMB NN	0.81	0.26	0.4
