## Supplementary material for "Using clinical text to refine unspecific condition codes in Dutch general practitioner EHR data": Feature_importances.csv

code	subcode	approach	method	metric	term	value
D01	stomach cramps	Supervised	LR	beta	krampen	2.058
D01	stomach cramps	Supervised	LR	beta	buikkrampen	1.015
D01	stomach cramps	Supervised	XGB	gain	krampen	0.45
D01	stomach cramps	Supervised	XGB	gain	buikkrampen	0.172
D01	stomach cramps	Supervised	XGB	gain	buikpijn	0.058
D01	stomach cramps	Supervised	XGB	gain	tel	0.042
D01	stomach cramps	Supervised	XGB	gain	hap	0.02
D01	stomach cramps	Supervised	XGB	gain	geen	0.02
D01	stomach cramps	Supervised	XGB	gain	geleden	0.018
D01	stomach cramps	Supervised	XGB	gain	een	0.014
D01	stomach cramps	Supervised	XGB	gain	dag	0.011
D01	stomach cramps	Supervised	XGB	gain	na	0.009
D01	stomach cramps	Semi-supervised	LR	beta	buikkrampen	7.93
D01	stomach cramps	Semi-supervised	LR	beta	def	0.307
D01	stomach cramps	Semi-supervised	LR	beta	diarree	0.269
D01	stomach cramps	Semi-supervised	LR	beta	soepel	0.242
D01	stomach cramps	Semi-supervised	LR	beta	ontlasting	0.234
D01	stomach cramps	Semi-supervised	LR	beta	niet_ziek	0.232
D01	stomach cramps	Semi-supervised	LR	beta	slijm	0.227
D01	stomach cramps	Semi-supervised	LR	beta	buik	0.226
D01	stomach cramps	Semi-supervised	LR	beta	buikklachten	-0.214
D01	stomach cramps	Semi-supervised	LR	beta	buikpijn	-0.284
D01	stomach cramps	Semi-supervised	XGB	gain	buikkrampen	0.829
D01	stomach cramps	Semi-supervised	XGB	gain	buik	0.031
D01	stomach cramps	Semi-supervised	XGB	gain	diarree	0.01
D01	stomach cramps	Semi-supervised	XGB	gain	abd	0.008
D01	stomach cramps	Semi-supervised	XGB	gain	ontlasting	0.006
D01	stomach cramps	Semi-supervised	XGB	gain	def	0.006
D01	stomach cramps	Semi-supervised	XGB	gain	slijm	0.005
D01	stomach cramps	Semi-supervised	XGB	gain	buikpijn	0.004
D01	stomach cramps	Semi-supervised	XGB	gain	soepel	0.003
D01	stomach cramps	Semi-supervised	XGB	gain	buikklachten	0.003
D01	generalized abdominal pain	Supervised	LR	beta	buikpijn	14.069
D01	generalized abdominal pain	Supervised	LR	beta	pijn	3.08
D01	generalized abdominal pain	Supervised	LR	beta	exp	1.052
D01	generalized abdominal pain	Supervised	LR	beta	lever	0.885
D01	generalized abdominal pain	Supervised	LR	beta	gehele_buik	0.75
D01	generalized abdominal pain	Supervised	LR	beta	pijn_in	0.704
D01	generalized abdominal pain	Supervised	LR	beta	uitleg	0.652
D01	generalized abdominal pain	Supervised	LR	beta	geen	0.614
D01	generalized abdominal pain	Supervised	LR	beta	peristaltiek	0.602
D01	generalized abdominal pain	Supervised	LR	beta	zou	-0.62
D01	generalized abdominal pain	Supervised	XGB	gain	buikpijn	0.528
D01	generalized abdominal pain	Supervised	XGB	gain	pijn	0.36
D01	generalized abdominal pain	Supervised	XGB	gain	geen	0.056
D01	generalized abdominal pain	Supervised	XGB	gain	er	0.019
D01	generalized abdominal pain	Supervised	XGB	gain	buikkrampen	0.016
D01	generalized abdominal pain	Supervised	XGB	gain	nu	0.01
D01	generalized abdominal pain	Supervised	XGB	gain	abd	0.01
D01	generalized abdominal pain	Supervised	XGB	gain	bovenbuik	0.002
D01	generalized abdominal pain	Supervised	XGB	gain	en	0.001
D01	generalized abdominal pain	Supervised	XGB	gain	misselijk	0
D01	generalized abdominal pain	Semi-supervised	LR	beta	buikpijn	47.277
D01	generalized abdominal pain	Semi-supervised	LR	beta	pijn	17.973
D01	generalized abdominal pain	Semi-supervised	LR	beta	drukpijn	10.493
D01	generalized abdominal pain	Semi-supervised	LR	beta	pijnlijk	6.406
D01	generalized abdominal pain	Semi-supervised	LR	beta	loslaatpijn	5.516
D01	generalized abdominal pain	Semi-supervised	LR	beta	wt	0.787
D01	generalized abdominal pain	Semi-supervised	LR	beta	pcm	0.764
D01	generalized abdominal pain	Semi-supervised	LR	beta	koorts	0.704
D01	generalized abdominal pain	Semi-supervised	LR	beta	abd	0.681
D01	generalized abdominal pain	Semi-supervised	LR	beta	mictie	0.524
D01	generalized abdominal pain	Semi-supervised	XGB	gain	buikpijn	0.582
D01	generalized abdominal pain	Semi-supervised	XGB	gain	pijn	0.298
D01	generalized abdominal pain	Semi-supervised	XGB	gain	drukpijn	0.065
D01	generalized abdominal pain	Semi-supervised	XGB	gain	pijnlijk	0.025
D01	generalized abdominal pain	Semi-supervised	XGB	gain	loslaatpijn	0.01
D01	generalized abdominal pain	Semi-supervised	XGB	gain	en	0.004
D01	generalized abdominal pain	Semi-supervised	XGB	gain	geen	0.002
D01	generalized abdominal pain	Semi-supervised	XGB	gain	abd	0.002
D01	generalized abdominal pain	Semi-supervised	XGB	gain	koorts	0.002
D01	generalized abdominal pain	Semi-supervised	XGB	gain	pcm	0.001
D75	malignant tumor of colon	Supervised	LR	beta	coloncarcinoom	2.175
D75	malignant tumor of colon	Supervised	LR	beta	ca	0.359
D75	malignant tumor of colon	Supervised	LR	beta	tumor	0.274
D75	malignant tumor of colon	Supervised	LR	beta	van_#name#	0.26
D75	malignant tumor of colon	Supervised	LR	beta	thorax	0.238
D75	malignant tumor of colon	Supervised	LR	beta	sigmoid	0.227
D75	malignant tumor of colon	Supervised	LR	beta	even	0.217
D75	malignant tumor of colon	Supervised	LR	beta	rectum	-0.208
D75	malignant tumor of colon	Supervised	LR	beta	dit	-0.216
D75	malignant tumor of colon	Supervised	LR	beta	koorts	-0.257
D75	malignant tumor of colon	Supervised	XGB	gain	coloncarcinoom	0.357
D75	malignant tumor of colon	Supervised	XGB	gain	colon	0.178
D75	malignant tumor of colon	Supervised	XGB	gain	sigmoid	0.138
D75	malignant tumor of colon	Supervised	XGB	gain	status	0.039
D75	malignant tumor of colon	Supervised	XGB	gain	contact	0.037
D75	malignant tumor of colon	Supervised	XGB	gain	mw	0.037
D75	malignant tumor of colon	Supervised	XGB	gain	hij	0.034
D75	malignant tumor of colon	Supervised	XGB	gain	ct	0.029
D75	malignant tumor of colon	Supervised	XGB	gain	cm	0.022
D75	malignant tumor of colon	Supervised	XGB	gain	verwijderd	0.018
D75	malignant tumor of colon	Semi-supervised	LR	beta	coloncarcinoom	11.441
D75	malignant tumor of colon	Semi-supervised	LR	beta	colon	10.307
D75	malignant tumor of colon	Semi-supervised	LR	beta	mdl	0.291
D75	malignant tumor of colon	Semi-supervised	LR	beta	controle	0.207
D75	malignant tumor of colon	Semi-supervised	LR	beta	in_het	0.205
D75	malignant tumor of colon	Semi-supervised	LR	beta	conclusie	0.185
D75	malignant tumor of colon	Semi-supervised	LR	beta	buik	0.176
D75	malignant tumor of colon	Semi-supervised	LR	beta	rectum	-0.181
D75	malignant tumor of colon	Semi-supervised	LR	beta	v_van	-0.205
D75	malignant tumor of colon	Semi-supervised	LR	beta	rectumcarcinoom	-0.298
D75	malignant tumor of colon	Semi-supervised	XGB	gain	coloncarcinoom	0.521
D75	malignant tumor of colon	Semi-supervised	XGB	gain	colon	0.421
D75	malignant tumor of colon	Semi-supervised	XGB	gain	geen	0.006
D75	malignant tumor of colon	Semi-supervised	XGB	gain	dd	0.005
D75	malignant tumor of colon	Semi-supervised	XGB	gain	mdl	0.004
D75	malignant tumor of colon	Semi-supervised	XGB	gain	rectumcarcinoom	0.003
D75	malignant tumor of colon	Semi-supervised	XGB	gain	bij	0.003
D75	malignant tumor of colon	Semi-supervised	XGB	gain	buik	0.002
D75	malignant tumor of colon	Semi-supervised	XGB	gain	rectum	0.001
D75	malignant tumor of colon	Semi-supervised	XGB	gain	controle	0.001
D75	malignant tumor of rectum	Supervised	LR	beta	rectum	0.691
D75	malignant tumor of rectum	Supervised	LR	beta	aanvullend	0.489
D75	malignant tumor of rectum	Supervised	LR	beta	daarna	0.4
D75	malignant tumor of rectum	Supervised	LR	beta	afdeling	0.351
D75	malignant tumor of rectum	Supervised	LR	beta	bloed	0.222
D75	malignant tumor of rectum	Supervised	LR	beta	keer	0.177
D75	malignant tumor of rectum	Supervised	LR	beta	leverziekten	0.165
D75	malignant tumor of rectum	Supervised	LR	beta	nr	0.15
D75	malignant tumor of rectum	Supervised	LR	beta	heeft	-0.274
D75	malignant tumor of rectum	Supervised	LR	beta	komt	-0.32
D75	malignant tumor of rectum	Supervised	XGB	gain	colon	0.232
D75	malignant tumor of rectum	Supervised	XGB	gain	rectum	0.185
D75	malignant tumor of rectum	Supervised	XGB	gain	bloed	0.087
D75	malignant tumor of rectum	Supervised	XGB	gain	ook	0.016
D75	malignant tumor of rectum	Supervised	XGB	gain	maag_darm	0.012
D75	malignant tumor of rectum	Supervised	XGB	gain	daarna	0.012
D75	malignant tumor of rectum	Supervised	XGB	gain	in	0.009
D75	malignant tumor of rectum	Supervised	XGB	gain	aan	0.008
D75	malignant tumor of rectum	Supervised	XGB	gain	mdl_arts	0
D75	malignant tumor of rectum	Semi-supervised	LR	beta	rectum	10.474
D75	malignant tumor of rectum	Semi-supervised	LR	beta	rectumcarcinoom	9.558
D75	malignant tumor of rectum	Semi-supervised	LR	beta	chi	0.438
D75	malignant tumor of rectum	Semi-supervised	LR	beta	stoma	0.325
D75	malignant tumor of rectum	Semi-supervised	LR	beta	morgen	0.222
D75	malignant tumor of rectum	Semi-supervised	LR	beta	na	0.218
D75	malignant tumor of rectum	Semi-supervised	LR	beta	operatie	0.191
D75	malignant tumor of rectum	Semi-supervised	LR	beta	carcinoom	-0.208
D75	malignant tumor of rectum	Semi-supervised	LR	beta	buik	-0.211
D75	malignant tumor of rectum	Semi-supervised	LR	beta	coloncarcinoom	-1.031
D75	malignant tumor of rectum	Semi-supervised	XGB	gain	rectumcarcinoom	0.514
D75	malignant tumor of rectum	Semi-supervised	XGB	gain	rectum	0.465
D75	malignant tumor of rectum	Semi-supervised	XGB	gain	stoma	0.003
D75	malignant tumor of rectum	Semi-supervised	XGB	gain	coloncarcinoom	0.003
D75	malignant tumor of rectum	Semi-supervised	XGB	gain	chi	0.001
D75	malignant tumor of rectum	Semi-supervised	XGB	gain	is	0.001
D75	malignant tumor of rectum	Semi-supervised	XGB	gain	niet	0
D75	malignant tumor of rectum	Semi-supervised	XGB	gain	colon	0
D75	malignant tumor of rectum	Semi-supervised	XGB	gain	geen	0
D75	malignant tumor of rectum	Semi-supervised	XGB	gain	chemo	0
K70	endocarditis	Supervised	LR	beta	endocarditis	5.079
K70	endocarditis	Supervised	LR	beta	ab	2.073
K70	endocarditis	Supervised	LR	beta	van_een	1.516
K70	endocarditis	Supervised	LR	beta	kreatinine	0.949
K70	endocarditis	Supervised	LR	beta	minder	0.803
K70	endocarditis	Supervised	LR	beta	moet	0.646
K70	endocarditis	Supervised	LR	beta	lab	-0.444
K70	endocarditis	Supervised	LR	beta	cvrm	-0.518
K70	endocarditis	Supervised	LR	beta	crp	-0.592
K70	endocarditis	Supervised	LR	beta	pericarditis	-0.732
K70	endocarditis	Supervised	XGB	gain	endocarditis	0.992
K70	endocarditis	Supervised	XGB	gain	ab	0.007
K70	endocarditis	Supervised	XGB	gain	pericarditis	0.001
K70	endocarditis	Supervised	XGB	gain	minder	0
K70	endocarditis	Supervised	XGB	gain	pijn	0
K70	endocarditis	Semi-supervised	LR	beta	endocarditis	11.075
K70	endocarditis	Semi-supervised	LR	beta	moet	0.715
K70	endocarditis	Semi-supervised	LR	beta	jarige	0.644
K70	endocarditis	Semi-supervised	LR	beta	beleid	0.345
K70	endocarditis	Semi-supervised	LR	beta	rr	-0.321
K70	endocarditis	Semi-supervised	LR	beta	colchicine	-0.371
K70	endocarditis	Semi-supervised	LR	beta	ziekten	-0.377
K70	endocarditis	Semi-supervised	LR	beta	worden	-0.583
K70	endocarditis	Semi-supervised	LR	beta	cardiovasculaire	-0.728
K70	endocarditis	Semi-supervised	LR	beta	pericarditis	-1.203
K70	endocarditis	Semi-supervised	XGB	gain	endocarditis	1
K70	endocarditis	Semi-supervised	XGB	gain	door	0
K70	myocarditis	Supervised	LR	beta	overleg_met	0.525
K70	myocarditis	Supervised	LR	beta	cardiale	0.241
K70	myocarditis	Supervised	LR	beta	troponine	0.225
K70	myocarditis	Supervised	LR	beta	controle	0.138
K70	myocarditis	Supervised	LR	beta	op_het	0.109
K70	myocarditis	Supervised	LR	beta	wel	-0.017
K70	myocarditis	Supervised	LR	beta	pericarditis	-0.286
K70	myocarditis	Supervised	XGB	gain	troponine	0.308
K70	myocarditis	Supervised	XGB	gain	pericarditis	0.209
K70	myocarditis	Supervised	XGB	gain	cardio	0.099
K70	myocarditis	Supervised	XGB	gain	gevoel	0.077
K70	myocarditis	Supervised	XGB	gain	de_borst	0.072
K70	myocarditis	Supervised	XGB	gain	en	0.046
K70	myocarditis	Supervised	XGB	gain	uitleg	0.044
K70	myocarditis	Supervised	XGB	gain	status	0.04
K70	myocarditis	Supervised	XGB	gain	s	0.019
K70	myocarditis	Supervised	XGB	gain	over	0.019
K70	myocarditis	Semi-supervised	LR	beta	conclusie	0.476
K70	myocarditis	Semi-supervised	LR	beta	toch	0.293
K70	myocarditis	Semi-supervised	LR	beta	car	0.225
K70	myocarditis	Semi-supervised	LR	beta	opname	0.187
K70	myocarditis	Semi-supervised	LR	beta	al	-0.168
K70	myocarditis	Semi-supervised	LR	beta	moet	-0.247
K70	myocarditis	Semi-supervised	LR	beta	belt	-0.277
K70	myocarditis	Semi-supervised	LR	beta	cardiovasculaire	-0.698
K70	myocarditis	Semi-supervised	LR	beta	pericarditis	-0.705
K70	myocarditis	Semi-supervised	LR	beta	endocarditis	-1.18
K70	myocarditis	Semi-supervised	XGB	gain	cardiovasculaire	0.116
K70	myocarditis	Semi-supervised	XGB	gain	cor	0.1
K70	myocarditis	Semi-supervised	XGB	gain	pericarditis	0.08
K70	myocarditis	Semi-supervised	XGB	gain	endocarditis	0.079
K70	myocarditis	Semi-supervised	XGB	gain	conclusie	0.066
K70	myocarditis	Semi-supervised	XGB	gain	onder	0.058
K70	myocarditis	Semi-supervised	XGB	gain	car	0.053
K70	myocarditis	Semi-supervised	XGB	gain	colchicine	0.028
K70	myocarditis	Semi-supervised	XGB	gain	reden	0.023
K70	myocarditis	Semi-supervised	XGB	gain	van	0.022
K70	pericarditis	Supervised	LR	beta	pericarditis	6.915
K70	pericarditis	Supervised	LR	beta	overige	0.651
K70	pericarditis	Supervised	LR	beta	ascal	0.528
K70	pericarditis	Supervised	LR	beta	benauwd	0.45
K70	pericarditis	Supervised	LR	beta	pijnlijk	0.264
K70	pericarditis	Supervised	LR	beta	endocarditis	-0.235
K70	pericarditis	Supervised	LR	beta	nu	-0.237
K70	pericarditis	Supervised	LR	beta	p	-0.259
K70	pericarditis	Supervised	LR	beta	jaar	-0.836
K70	pericarditis	Supervised	LR	beta	cvrm	-1.303
K70	pericarditis	Supervised	XGB	gain	pericarditis	0.903
K70	pericarditis	Supervised	XGB	gain	ascal	0.036
K70	pericarditis	Supervised	XGB	gain	de_borst	0.025
K70	pericarditis	Supervised	XGB	gain	p	0.017
K70	pericarditis	Supervised	XGB	gain	cardio	0.01
K70	pericarditis	Supervised	XGB	gain	dd	0.009
K70	pericarditis	Supervised	XGB	gain	geleden	0
K70	pericarditis	Semi-supervised	LR	beta	pericarditis	20.308
K70	pericarditis	Semi-supervised	LR	beta	colchicine	0.923
K70	pericarditis	Semi-supervised	LR	beta	conclusie	0.84
K70	pericarditis	Semi-supervised	LR	beta	die	0.541
K70	pericarditis	Semi-supervised	LR	beta	verder	0.522
K70	pericarditis	Semi-supervised	LR	beta	pijn	0.418
K70	pericarditis	Semi-supervised	LR	beta	ziekten	-0.549
K70	pericarditis	Semi-supervised	LR	beta	in_de	-0.596
K70	pericarditis	Semi-supervised	LR	beta	reden	-0.606
K70	pericarditis	Semi-supervised	LR	beta	endocarditis	-0.933
K70	pericarditis	Semi-supervised	XGB	gain	pericarditis	0.998
K70	pericarditis	Semi-supervised	XGB	gain	voor	0.001
K70	pericarditis	Semi-supervised	XGB	gain	jarige	0
K70	pericarditis	Semi-supervised	XGB	gain	dd	0
K70	pericarditis	Semi-supervised	XGB	gain	colchicine	0
K70	pericarditis	Semi-supervised	XGB	gain	met	0
K70	pericarditis	Semi-supervised	XGB	gain	#hospital#	0
K70	pericarditis	Semi-supervised	XGB	gain	#name#	0
K70	pericarditis	Semi-supervised	XGB	gain	van	0
K70	pericarditis	Semi-supervised	XGB	gain	pijn	0
K78	atrial fibrillation	Supervised	LR	beta	atriumfibrilleren	5.608
K78	atrial fibrillation	Supervised	LR	beta	af	3.795
K78	atrial fibrillation	Supervised	LR	beta	boezemfibrilleren	0.786
K78	atrial fibrillation	Supervised	LR	beta	paroxysmaal	0.628
K78	atrial fibrillation	Supervised	LR	beta	al	0.537
K78	atrial fibrillation	Supervised	LR	beta	toename	0.337
K78	atrial fibrillation	Supervised	LR	beta	zelf	-0.295
K78	atrial fibrillation	Supervised	LR	beta	steeds	-0.364
K78	atrial fibrillation	Supervised	LR	beta	hartritmestoornissen	-0.367
K78	atrial fibrillation	Supervised	LR	beta	su	-0.645
K78	atrial fibrillation	Supervised	XGB	gain	af	0.406
K78	atrial fibrillation	Supervised	XGB	gain	atriumfibrilleren	0.376
K78	atrial fibrillation	Supervised	XGB	gain	bekend	0.101
K78	atrial fibrillation	Supervised	XGB	gain	boezemfibrilleren	0.033
K78	atrial fibrillation	Supervised	XGB	gain	oedeem	0.017
K78	atrial fibrillation	Supervised	XGB	gain	een	0.017
K78	atrial fibrillation	Supervised	XGB	gain	ik	0.015
K78	atrial fibrillation	Supervised	XGB	gain	syst	0.007
K78	atrial fibrillation	Supervised	XGB	gain	naar	0.005
K78	atrial fibrillation	Supervised	XGB	gain	zijn	0.003
K78	atrial fibrillation	Semi-supervised	LR	beta	atriumfibrilleren	16.648
K78	atrial fibrillation	Semi-supervised	LR	beta	boezemfibrilleren	10.351
K78	atrial fibrillation	Semi-supervised	LR	beta	conclusie	0.374
K78	atrial fibrillation	Semi-supervised	LR	beta	car	0.269
K78	atrial fibrillation	Semi-supervised	LR	beta	ecg	0.249
K78	atrial fibrillation	Semi-supervised	LR	beta	pols	0.213
K78	atrial fibrillation	Semi-supervised	LR	beta	lab	-0.208
K78	atrial fibrillation	Semi-supervised	LR	beta	gaat	-0.209
K78	atrial fibrillation	Semi-supervised	LR	beta	gemaakt	-0.263
K78	atrial fibrillation	Semi-supervised	LR	beta	na	-0.584
K78	atrial fibrillation	Semi-supervised	XGB	gain	atriumfibrilleren	0.678
K78	atrial fibrillation	Semi-supervised	XGB	gain	boezemfibrilleren	0.306
K78	atrial fibrillation	Semi-supervised	XGB	gain	ecg	0.001
K78	atrial fibrillation	Semi-supervised	XGB	gain	conclusie	0.001
K78	atrial fibrillation	Semi-supervised	XGB	gain	car	0.001
K78	atrial fibrillation	Semi-supervised	XGB	gain	met	0
K78	atrial fibrillation	Semi-supervised	XGB	gain	#name#	0
K78	atrial fibrillation	Semi-supervised	XGB	gain	in	0
K78	atrial fibrillation	Semi-supervised	XGB	gain	een	0
K78	atrial fibrillation	Semi-supervised	XGB	gain	cardiologie	0
K78	atrial flutter	Supervised	LR	beta	cardiologie_#hospital#	0.624
K78	atrial flutter	Supervised	LR	beta	onder	0.438
K78	atrial flutter	Supervised	LR	beta	mogelijk	0.38
K78	atrial flutter	Supervised	LR	beta	huis	0.251
K78	atrial flutter	Supervised	LR	beta	ontslag	0.242
K78	atrial flutter	Supervised	LR	beta	cardioloog_#name#	0.23
K78	atrial flutter	Supervised	LR	beta	heel	0.203
K78	atrial flutter	Supervised	LR	beta	daarna	0.167
K78	atrial flutter	Supervised	LR	beta	geboortedatum	-0.203
K78	atrial flutter	Supervised	LR	beta	atriumfibrilleren	-0.577
K78	atrial flutter	Supervised	XGB	gain	ontslag	0.364
K78	atrial flutter	Supervised	XGB	gain	om	0.109
K78	atrial flutter	Supervised	XGB	gain	onder	0.076
K78	atrial flutter	Supervised	XGB	gain	ha	0.069
K78	atrial flutter	Supervised	XGB	gain	laatste	0.056
K78	atrial flutter	Supervised	XGB	gain	de	0.041
K78	atrial flutter	Supervised	XGB	gain	een	0.041
K78	atrial flutter	Supervised	XGB	gain	sinusritme	0.028
K78	atrial flutter	Supervised	XGB	gain	cardiologie_#hospital#	0.025
K78	atrial flutter	Supervised	XGB	gain	mg	0.024
K78	atrial flutter	Semi-supervised	LR	beta	boezemfibrilleren	0.751
K78	atrial flutter	Semi-supervised	LR	beta	car	0.317
K78	atrial flutter	Semi-supervised	LR	beta	conclusie	0.303
K78	atrial flutter	Semi-supervised	LR	beta	cardiologie	0.222
K78	atrial flutter	Semi-supervised	LR	beta	v_van	0.2
K78	atrial flutter	Semi-supervised	LR	beta	pols	0.162
K78	atrial flutter	Semi-supervised	LR	beta	ecg	0.147
K78	atrial flutter	Semi-supervised	LR	beta	na	-0.169
K78	atrial flutter	Semi-supervised	LR	beta	af	-0.254
K78	atrial flutter	Semi-supervised	LR	beta	atriumfibrilleren	-0.403
K78	atrial flutter	Semi-supervised	XGB	gain	boezemfibrilleren	0.318
K78	atrial flutter	Semi-supervised	XGB	gain	#longnumber#	0.052
K78	atrial flutter	Semi-supervised	XGB	gain	conclusie	0.048
K78	atrial flutter	Semi-supervised	XGB	gain	atriumfibrilleren	0.034
K78	atrial flutter	Semi-supervised	XGB	gain	cardiologie	0.03
K78	atrial flutter	Semi-supervised	XGB	gain	ecg	0.029
K78	atrial flutter	Semi-supervised	XGB	gain	af	0.029
K78	atrial flutter	Semi-supervised	XGB	gain	met	0.021
K78	atrial flutter	Semi-supervised	XGB	gain	car	0.02
K78	atrial flutter	Semi-supervised	XGB	gain	mg	0.011
L72	fracture of radius	Supervised	LR	beta	radius	6.821
L72	fracture of radius	Supervised	LR	beta	radiusfractuur	2.543
L72	fracture of radius	Supervised	LR	beta	drukpijn	1.103
L72	fracture of radius	Supervised	LR	beta	dislocatie	0.731
L72	fracture of radius	Supervised	LR	beta	pro	0.714
L72	fracture of radius	Supervised	LR	beta	meer	0.606
L72	fracture of radius	Supervised	LR	beta	chi	0.56
L72	fracture of radius	Supervised	LR	beta	ulna	-0.502
L72	fracture of radius	Supervised	LR	beta	gaarne	-0.981
L72	fracture of radius	Supervised	LR	beta	radius_ulna	-1.422
L72	fracture of radius	Supervised	XGB	gain	radius	0.569
L72	fracture of radius	Supervised	XGB	gain	radiusfractuur	0.159
L72	fracture of radius	Supervised	XGB	gain	elleboog	0.082
L72	fracture of radius	Supervised	XGB	gain	drukpijn	0.042
L72	fracture of radius	Supervised	XGB	gain	radius_ulna	0.039
L72	fracture of radius	Supervised	XGB	gain	en	0.02
L72	fracture of radius	Supervised	XGB	gain	voor	0.017
L72	fracture of radius	Supervised	XGB	gain	van_#name#	0.011
L72	fracture of radius	Supervised	XGB	gain	het	0.01
L72	fracture of radius	Supervised	XGB	gain	gebruikt	0.008
L72	fracture of radius	Semi-supervised	LR	beta	radius	24.715
L72	fracture of radius	Semi-supervised	LR	beta	radiusfractuur	12.767
L72	fracture of radius	Semi-supervised	LR	beta	drukpijn	0.408
L72	fracture of radius	Semi-supervised	LR	beta	conclusie	0.389
L72	fracture of radius	Semi-supervised	LR	beta	naar_de	0.377
L72	fracture of radius	Semi-supervised	LR	beta	links	0.369
L72	fracture of radius	Semi-supervised	LR	beta	li_pols	-0.433
L72	fracture of radius	Semi-supervised	LR	beta	fractuur_pols	-0.466
L72	fracture of radius	Semi-supervised	LR	beta	pols	-0.702
L72	fracture of radius	Semi-supervised	LR	beta	polsfractuur	-0.906
L72	fracture of radius	Semi-supervised	XGB	gain	radius	0.63
L72	fracture of radius	Semi-supervised	XGB	gain	radiusfractuur	0.254
L72	fracture of radius	Semi-supervised	XGB	gain	elleboog	0.051
L72	fracture of radius	Semi-supervised	XGB	gain	x	0.007
L72	fracture of radius	Semi-supervised	XGB	gain	pols	0.006
L72	fracture of radius	Semi-supervised	XGB	gain	links	0.003
L72	fracture of radius	Semi-supervised	XGB	gain	seh	0.003
L72	fracture of radius	Semi-supervised	XGB	gain	distale	0.002
L72	fracture of radius	Semi-supervised	XGB	gain	fractuur	0.002
L72	fracture of radius	Semi-supervised	XGB	gain	rechts	0.002
L72	fracture of ulna	Supervised	LR	beta	ulna	2.205
L72	fracture of ulna	Supervised	LR	beta	#hospital#	0.564
L72	fracture of ulna	Supervised	LR	beta	pols_re	0.552
L72	fracture of ulna	Supervised	LR	beta	fractuur	0.536
L72	fracture of ulna	Supervised	LR	beta	uitgevoerde	0.423
L72	fracture of ulna	Supervised	LR	beta	over_week	0.308
L72	fracture of ulna	Supervised	LR	beta	ordernummer	-0.311
L72	fracture of ulna	Supervised	LR	beta	zit	-0.349
L72	fracture of ulna	Supervised	LR	beta	pijn	-0.451
L72	fracture of ulna	Supervised	LR	beta	specialist	-0.939
L72	fracture of ulna	Supervised	XGB	gain	ulna	0.608
L72	fracture of ulna	Supervised	XGB	gain	#telephonenumber#	0.085
L72	fracture of ulna	Supervised	XGB	gain	radius_ulna	0.078
L72	fracture of ulna	Supervised	XGB	gain	s	0.04
L72	fracture of ulna	Supervised	XGB	gain	geen	0.039
L72	fracture of ulna	Supervised	XGB	gain	stand	0.034
L72	fracture of ulna	Supervised	XGB	gain	#name#_specialisme	0.028
L72	fracture of ulna	Supervised	XGB	gain	het	0.021
L72	fracture of ulna	Supervised	XGB	gain	#name#	0.019
L72	fracture of ulna	Supervised	XGB	gain	andere	0.013
L72	fracture of ulna	Semi-supervised	LR	beta	ulna	9.831
L72	fracture of ulna	Semi-supervised	LR	beta	fractuur	0.673
L72	fracture of ulna	Semi-supervised	LR	beta	zijde	0.516
L72	fracture of ulna	Semi-supervised	LR	beta	en	0.404
L72	fracture of ulna	Semi-supervised	LR	beta	pols	0.235
L72	fracture of ulna	Semi-supervised	LR	beta	x_pols	0.189
L72	fracture of ulna	Semi-supervised	LR	beta	met	0.187
L72	fracture of ulna	Semi-supervised	LR	beta	mogelijk	0.173
L72	fracture of ulna	Semi-supervised	LR	beta	brief	-0.163
L72	fracture of ulna	Semi-supervised	LR	beta	contact	-0.167
L72	fracture of ulna	Semi-supervised	XGB	gain	ulna	0.902
L72	fracture of ulna	Semi-supervised	XGB	gain	zijde	0.016
L72	fracture of ulna	Semi-supervised	XGB	gain	en	0.008
L72	fracture of ulna	Semi-supervised	XGB	gain	distale	0.006
L72	fracture of ulna	Semi-supervised	XGB	gain	x_pols	0.004
L72	fracture of ulna	Semi-supervised	XGB	gain	pols	0.003
L72	fracture of ulna	Semi-supervised	XGB	gain	fractuur	0.003
L72	fracture of ulna	Semi-supervised	XGB	gain	repositie	0.002
L72	fracture of ulna	Semi-supervised	XGB	gain	met	0.002
L72	fracture of ulna	Semi-supervised	XGB	gain	radiusfractuur	0.002
L73	fracture of fibula	Supervised	LR	beta	fibula	4.048
L73	fracture of fibula	Supervised	LR	beta	weber	2.796
L73	fracture of fibula	Supervised	LR	beta	fibulafractuur	1.864
L73	fracture of fibula	Supervised	LR	beta	achterzijde	1.063
L73	fracture of fibula	Supervised	LR	beta	laterale_malleolus	0.988
L73	fracture of fibula	Supervised	LR	beta	drukpijn_laterale	0.915
L73	fracture of fibula	Supervised	LR	beta	kan	0.819
L73	fracture of fibula	Supervised	LR	beta	vg	0.698
L73	fracture of fibula	Supervised	LR	beta	moet	-0.738
L73	fracture of fibula	Supervised	LR	beta	tibia	-0.955
L73	fracture of fibula	Supervised	XGB	gain	fibula	0.407
L73	fracture of fibula	Supervised	XGB	gain	weber	0.356
L73	fracture of fibula	Supervised	XGB	gain	malleolus	0.114
L73	fracture of fibula	Supervised	XGB	gain	kan	0.022
L73	fracture of fibula	Supervised	XGB	gain	been	0.017
L73	fracture of fibula	Supervised	XGB	gain	triage	0.012
L73	fracture of fibula	Supervised	XGB	gain	bij	0.008
L73	fracture of fibula	Supervised	XGB	gain	laterale	0.007
L73	fracture of fibula	Supervised	XGB	gain	medrad	0.007
L73	fracture of fibula	Supervised	XGB	gain	tibia	0.006
L73	fracture of fibula	Semi-supervised	LR	beta	fibula	10.381
L73	fracture of fibula	Semi-supervised	LR	beta	distale	0.903
L73	fracture of fibula	Semi-supervised	LR	beta	gebroken	0.451
L73	fracture of fibula	Semi-supervised	LR	beta	drukpijn	0.248
L73	fracture of fibula	Semi-supervised	LR	beta	en	0.221
L73	fracture of fibula	Semi-supervised	LR	beta	x_enkel	0.219
L73	fracture of fibula	Semi-supervised	LR	beta	foto	0.208
L73	fracture of fibula	Semi-supervised	LR	beta	weber	0.191
L73	fracture of fibula	Semi-supervised	LR	beta	fractuur	-0.205
L73	fracture of fibula	Semi-supervised	LR	beta	tibia	-0.513
L73	fracture of fibula	Semi-supervised	XGB	gain	fibula	0.917
L73	fracture of fibula	Semi-supervised	XGB	gain	distale	0.018
L73	fracture of fibula	Semi-supervised	XGB	gain	weber	0.014
L73	fracture of fibula	Semi-supervised	XGB	gain	enkel	0.003
L73	fracture of fibula	Semi-supervised	XGB	gain	tibia	0.003
L73	fracture of fibula	Semi-supervised	XGB	gain	drukpijn	0.003
L73	fracture of fibula	Semi-supervised	XGB	gain	gebroken	0.003
L73	fracture of fibula	Semi-supervised	XGB	gain	fractuur	0.002
L73	fracture of fibula	Semi-supervised	XGB	gain	en	0.001
L73	fracture of fibula	Semi-supervised	XGB	gain	rechts	0.001
L73	fracture of tibia	Supervised	LR	beta	tibia	2.142
L73	fracture of tibia	Supervised	LR	beta	mediale_malleolus	0.721
L73	fracture of tibia	Supervised	LR	beta	thuis	0.337
L73	fracture of tibia	Supervised	LR	beta	dislocatie	0.306
L73	fracture of tibia	Supervised	LR	beta	traumatologie	0.303
L73	fracture of tibia	Supervised	LR	beta	opname	0.255
L73	fracture of tibia	Supervised	LR	beta	distorsie	-0.278
L73	fracture of tibia	Supervised	LR	beta	graag	-0.432
L73	fracture of tibia	Supervised	LR	beta	weber	-0.488
L73	fracture of tibia	Supervised	LR	beta	fibula	-0.684
L73	fracture of tibia	Supervised	XGB	gain	tibia	0.429
L73	fracture of tibia	Supervised	XGB	gain	fibula	0.121
L73	fracture of tibia	Supervised	XGB	gain	mediale_malleolus	0.074
L73	fracture of tibia	Supervised	XGB	gain	weber	0.03
L73	fracture of tibia	Supervised	XGB	gain	geen_drukpijn	0.022
L73	fracture of tibia	Supervised	XGB	gain	j	0.02
L73	fracture of tibia	Supervised	XGB	gain	chi	0.02
L73	fracture of tibia	Supervised	XGB	gain	enkel	0.015
L73	fracture of tibia	Supervised	XGB	gain	dislocatie	0.013
L73	fracture of tibia	Supervised	XGB	gain	en	0.013
L73	fracture of tibia	Semi-supervised	LR	beta	tibia	17.655
L73	fracture of tibia	Semi-supervised	LR	beta	fractuur	0.632
L73	fracture of tibia	Semi-supervised	LR	beta	laterale	0.604
L73	fracture of tibia	Semi-supervised	LR	beta	geachte	-0.487
L73	fracture of tibia	Semi-supervised	LR	beta	enkel_fractuur	-0.5
L73	fracture of tibia	Semi-supervised	LR	beta	malleolus	-0.61
L73	fracture of tibia	Semi-supervised	LR	beta	fibula	-0.757
L73	fracture of tibia	Semi-supervised	LR	beta	enkelfractuur	-0.983
L73	fracture of tibia	Semi-supervised	LR	beta	weber	-1.264
L73	fracture of tibia	Semi-supervised	LR	beta	enkel	-1.387
L73	fracture of tibia	Semi-supervised	XGB	gain	tibia	0.78
L73	fracture of tibia	Semi-supervised	XGB	gain	enkel	0.04
L73	fracture of tibia	Semi-supervised	XGB	gain	knie	0.039
L73	fracture of tibia	Semi-supervised	XGB	gain	enkelfractuur	0.018
L73	fracture of tibia	Semi-supervised	XGB	gain	fibula	0.012
L73	fracture of tibia	Semi-supervised	XGB	gain	weber	0.011
L73	fracture of tibia	Semi-supervised	XGB	gain	laterale	0.01
L73	fracture of tibia	Semi-supervised	XGB	gain	links	0.009
L73	fracture of tibia	Semi-supervised	XGB	gain	rechts	0.006
L73	fracture of tibia	Semi-supervised	XGB	gain	fractuur	0.005
L74	fracture of hand	Supervised	LR	beta	hand	3.365
L74	fracture of hand	Supervised	LR	beta	vinger	2.433
L74	fracture of hand	Supervised	LR	beta	gevallen	2.013
L74	fracture of hand	Supervised	LR	beta	fractuur	1.633
L74	fracture of hand	Supervised	LR	beta	pols	1.094
L74	fracture of hand	Supervised	LR	beta	tijdens	1.07
L74	fracture of hand	Supervised	LR	beta	teen	-1.215
L74	fracture of hand	Supervised	LR	beta	gezwollen	-1.26
L74	fracture of hand	Supervised	LR	beta	kon	-1.392
L74	fracture of hand	Supervised	LR	beta	voet	-3.731
L74	fracture of hand	Supervised	XGB	gain	voet	0.683
L74	fracture of hand	Supervised	XGB	gain	hand	0.194
L74	fracture of hand	Supervised	XGB	gain	teen	0.044
L74	fracture of hand	Supervised	XGB	gain	fractuur	0.034
L74	fracture of hand	Supervised	XGB	gain	dd	0.022
L74	fracture of hand	Supervised	XGB	gain	in	0.01
L74	fracture of hand	Supervised	XGB	gain	door	0.007
L74	fracture of hand	Supervised	XGB	gain	rechts	0.003
L74	fracture of hand	Supervised	XGB	gain	gevallen	0.002
L74	fracture of hand	Supervised	XGB	gain	nog	0.001
L74	fracture of hand	Semi-supervised	LR	beta	hand	16.121
L74	fracture of hand	Semi-supervised	LR	beta	behandeling	7.653
L74	fracture of hand	Semi-supervised	LR	beta	einde	1.025
L74	fracture of hand	Semi-supervised	LR	beta	specialisme	0.735
L74	fracture of hand	Semi-supervised	LR	beta	bovengenoemde_patient	0.676
L74	fracture of hand	Semi-supervised	LR	beta	specialist	0.637
L74	fracture of hand	Semi-supervised	LR	beta	fractuur_hand	0.621
L74	fracture of hand	Semi-supervised	LR	beta	#bsn#_#bsn#	0.556
L74	fracture of hand	Semi-supervised	LR	beta	zd_#longnumber#	-0.529
L74	fracture of hand	Semi-supervised	LR	beta	bovengenoemde	-0.626
L74	fracture of hand	Semi-supervised	XGB	gain	hand	0.724
L74	fracture of hand	Semi-supervised	XGB	gain	behandeling	0.152
L74	fracture of hand	Semi-supervised	XGB	gain	patient	0.051
L74	fracture of hand	Semi-supervised	XGB	gain	om	0.011
L74	fracture of hand	Semi-supervised	XGB	gain	arts	0.008
L74	fracture of hand	Semi-supervised	XGB	gain	einde	0.007
L74	fracture of hand	Semi-supervised	XGB	gain	met	0.005
L74	fracture of hand	Semi-supervised	XGB	gain	voet	0.004
L74	fracture of hand	Semi-supervised	XGB	gain	door	0.002
L74	fracture of hand	Semi-supervised	XGB	gain	specialist	0.001
L74	fracture of foot	Supervised	LR	beta	voet	3.704
L74	fracture of foot	Supervised	LR	beta	teen	1.863
L74	fracture of foot	Supervised	LR	beta	kon	1.487
L74	fracture of foot	Supervised	LR	beta	gezwollen	1.331
L74	fracture of foot	Supervised	LR	beta	lopen	0.965
L74	fracture of foot	Supervised	LR	beta	fractuur_voet	0.748
L74	fracture of foot	Supervised	LR	beta	gevallen	-1.336
L74	fracture of foot	Supervised	LR	beta	fractuur_hand	-1.365
L74	fracture of foot	Supervised	LR	beta	vinger	-1.925
L74	fracture of foot	Supervised	LR	beta	hand	-2.617
L74	fracture of foot	Supervised	XGB	gain	voet	0.774
L74	fracture of foot	Supervised	XGB	gain	teen	0.099
L74	fracture of foot	Supervised	XGB	gain	hand	0.085
L74	fracture of foot	Supervised	XGB	gain	nu	0.009
L74	fracture of foot	Supervised	XGB	gain	van	0.005
L74	fracture of foot	Semi-supervised	LR	beta	voet	17.268
L74	fracture of foot	Semi-supervised	LR	beta	tijdens	0.865
L74	fracture of foot	Semi-supervised	LR	beta	lopen	0.525
L74	fracture of foot	Semi-supervised	LR	beta	mt	0.397
L74	fracture of foot	Semi-supervised	LR	beta	teen	0.343
L74	fracture of foot	Semi-supervised	LR	beta	collega	0.286
L74	fracture of foot	Semi-supervised	LR	beta	of	0.269
L74	fracture of foot	Semi-supervised	LR	beta	asdrukpijn	0.247
L74	fracture of foot	Semi-supervised	LR	beta	hand	-0.217
L74	fracture of foot	Semi-supervised	LR	beta	gekomen	-0.248
L74	fracture of foot	Semi-supervised	XGB	gain	voet	0.962
L74	fracture of foot	Semi-supervised	XGB	gain	tijdens	0.004
L74	fracture of foot	Semi-supervised	XGB	gain	teen	0.003
L74	fracture of foot	Semi-supervised	XGB	gain	enkel	0.002
L74	fracture of foot	Semi-supervised	XGB	gain	of	0.001
L74	fracture of foot	Semi-supervised	XGB	gain	hand	0.001
L74	fracture of foot	Semi-supervised	XGB	gain	dig	0.001
L74	fracture of foot	Semi-supervised	XGB	gain	mt	0.001
L74	fracture of foot	Semi-supervised	XGB	gain	niet	0.001
L74	fracture of foot	Semi-supervised	XGB	gain	de	0.001
N18	muscle weakness	Supervised	LR	beta	kracht	1.778
N18	muscle weakness	Supervised	LR	beta	parese	1.759
N18	muscle weakness	Supervised	LR	beta	krachtsverlies	1.657
N18	muscle weakness	Supervised	LR	beta	paar	0.642
N18	muscle weakness	Supervised	LR	beta	krachtverlies	0.264
N18	muscle weakness	Supervised	LR	beta	naar_neurologie	0.252
N18	muscle weakness	Supervised	LR	beta	zit	0.2
N18	muscle weakness	Supervised	LR	beta	wil	0.188
N18	muscle weakness	Supervised	LR	beta	verw	-0.195
N18	muscle weakness	Supervised	LR	beta	nieuwe	-0.744
N18	muscle weakness	Supervised	XGB	gain	krachtsverlies	0.272
N18	muscle weakness	Supervised	XGB	gain	parese	0.213
N18	muscle weakness	Supervised	XGB	gain	kracht	0.204
N18	muscle weakness	Supervised	XGB	gain	krachtverlies	0.069
N18	muscle weakness	Supervised	XGB	gain	symm	0.046
N18	muscle weakness	Supervised	XGB	gain	re	0.032
N18	muscle weakness	Supervised	XGB	gain	het	0.031
N18	muscle weakness	Supervised	XGB	gain	links	0.026
N18	muscle weakness	Supervised	XGB	gain	in	0.022
N18	muscle weakness	Supervised	XGB	gain	sinds	0.011
N18	muscle weakness	Semi-supervised	LR	beta	krachtsverlies	13.979
N18	muscle weakness	Semi-supervised	LR	beta	parese	8.447
N18	muscle weakness	Semi-supervised	LR	beta	krachtverlies	7.577
N18	muscle weakness	Semi-supervised	LR	beta	rechts	0.44
N18	muscle weakness	Semi-supervised	LR	beta	na	0.431
N18	muscle weakness	Semi-supervised	LR	beta	kpr	0.36
N18	muscle weakness	Semi-supervised	LR	beta	links	0.278
N18	muscle weakness	Semi-supervised	LR	beta	verlamming	-0.267
N18	muscle weakness	Semi-supervised	LR	beta	pols	-0.274
N18	muscle weakness	Semi-supervised	LR	beta	kracht	-0.732
N18	muscle weakness	Semi-supervised	XGB	gain	krachtsverlies	0.458
N18	muscle weakness	Semi-supervised	XGB	gain	parese	0.296
N18	muscle weakness	Semi-supervised	XGB	gain	krachtverlies	0.212
N18	muscle weakness	Semi-supervised	XGB	gain	rechts	0.004
N18	muscle weakness	Semi-supervised	XGB	gain	kracht	0.003
N18	muscle weakness	Semi-supervised	XGB	gain	na	0.002
N18	muscle weakness	Semi-supervised	XGB	gain	en	0.002
N18	muscle weakness	Semi-supervised	XGB	gain	links	0.001
N18	muscle weakness	Semi-supervised	XGB	gain	geen	0.001
N18	muscle weakness	Semi-supervised	XGB	gain	met	0.001
N18	paralysis	Supervised	LR	beta	verlamming	0.881
N18	paralysis	Supervised	LR	beta	uitval	0.696
N18	paralysis	Supervised	LR	beta	gemaakt_bij	0.223
N18	paralysis	Supervised	LR	beta	specialist	0.171
N18	paralysis	Supervised	LR	beta	voetheffers	0.162
N18	paralysis	Supervised	LR	beta	iom	0.115
N18	paralysis	Supervised	LR	beta	benen	-0.14
N18	paralysis	Supervised	LR	beta	verwijzer	-0.163
N18	paralysis	Supervised	LR	beta	nog_steeds	-0.193
N18	paralysis	Supervised	LR	beta	niet_ziek	-0.247
N18	paralysis	Supervised	XGB	gain	uitval	0.259
N18	paralysis	Supervised	XGB	gain	verlamming	0.12
N18	paralysis	Supervised	XGB	gain	niet	0.065
N18	paralysis	Supervised	XGB	gain	voetheffers	0.044
N18	paralysis	Supervised	XGB	gain	krachtverlies	0.039
N18	paralysis	Supervised	XGB	gain	kracht	0.023
N18	paralysis	Supervised	XGB	gain	aan	0.02
N18	paralysis	Supervised	XGB	gain	op	0.018
N18	paralysis	Supervised	XGB	gain	geen	0.017
N18	paralysis	Supervised	XGB	gain	re	0.017
N18	paralysis	Semi-supervised	LR	beta	uitval	8.533
N18	paralysis	Semi-supervised	LR	beta	verlamming	7.274
N18	paralysis	Semi-supervised	LR	beta	bekend	0.32
N18	paralysis	Semi-supervised	LR	beta	andere	0.257
N18	paralysis	Semi-supervised	LR	beta	neu	0.208
N18	paralysis	Semi-supervised	LR	beta	geen	0.206
N18	paralysis	Semi-supervised	LR	beta	afspraak	0.2
N18	paralysis	Semi-supervised	LR	beta	aan_de	0.195
N18	paralysis	Semi-supervised	LR	beta	gehad	0.178
N18	paralysis	Semi-supervised	LR	beta	regulier	-0.215
N18	paralysis	Semi-supervised	XGB	gain	uitval	0.617
N18	paralysis	Semi-supervised	XGB	gain	verlamming	0.368
N18	paralysis	Semi-supervised	XGB	gain	geen	0.002
N18	paralysis	Semi-supervised	XGB	gain	r	0.001
N18	paralysis	Semi-supervised	XGB	gain	zijn	0.001
N18	paralysis	Semi-supervised	XGB	gain	komen	0.001
N18	paralysis	Semi-supervised	XGB	gain	geweest	0.001
N18	paralysis	Semi-supervised	XGB	gain	niet	0.001
N18	paralysis	Semi-supervised	XGB	gain	zelf	0.001
N18	paralysis	Semi-supervised	XGB	gain	afspraak	0
R07	nasal discharge	Supervised	LR	beta	loopneus	3.609
R07	nasal discharge	Supervised	LR	beta	slijm	0.508
R07	nasal discharge	Supervised	LR	beta	ze	0.458
R07	nasal discharge	Supervised	LR	beta	hooikoorts	0.448
R07	nasal discharge	Supervised	LR	beta	bekend	0.377
R07	nasal discharge	Supervised	LR	beta	koorts	0.333
R07	nasal discharge	Supervised	LR	beta	wkn	-0.337
R07	nasal discharge	Supervised	LR	beta	niezen	-0.597
R07	nasal discharge	Supervised	LR	beta	neusverstopping	-1.25
R07	nasal discharge	Supervised	LR	beta	verstopte	-1.494
R07	nasal discharge	Supervised	XGB	gain	loopneus	0.75
R07	nasal discharge	Supervised	XGB	gain	neusverstopping	0.063
R07	nasal discharge	Supervised	XGB	gain	ze	0.043
R07	nasal discharge	Supervised	XGB	gain	bij	0.031
R07	nasal discharge	Supervised	XGB	gain	hoesten	0.03
R07	nasal discharge	Supervised	XGB	gain	neus	0.025
R07	nasal discharge	Supervised	XGB	gain	slijmvliezen	0.014
R07	nasal discharge	Supervised	XGB	gain	re	0.01
R07	nasal discharge	Supervised	XGB	gain	al	0.009
R07	nasal discharge	Supervised	XGB	gain	slijm	0.009
R07	nasal discharge	Semi-supervised	LR	beta	loopneus	13.299
R07	nasal discharge	Semi-supervised	LR	beta	ziek	0.52
R07	nasal discharge	Semi-supervised	LR	beta	goed	0.337
R07	nasal discharge	Semi-supervised	LR	beta	van_de	-0.312
R07	nasal discharge	Semi-supervised	LR	beta	dicht	-0.314
R07	nasal discharge	Semi-supervised	LR	beta	neusverstopping	-0.332
R07	nasal discharge	Semi-supervised	LR	beta	verstopte_neus	-0.337
R07	nasal discharge	Semi-supervised	LR	beta	gebruikt	-0.414
R07	nasal discharge	Semi-supervised	LR	beta	neus	-0.504
R07	nasal discharge	Semi-supervised	LR	beta	na	-0.854
R07	nasal discharge	Semi-supervised	XGB	gain	loopneus	0.996
R07	nasal discharge	Semi-supervised	XGB	gain	ziek	0.001
R07	nasal discharge	Semi-supervised	XGB	gain	koorts	0
R07	nasal discharge	Semi-supervised	XGB	gain	oren	0
R07	nasal discharge	Semi-supervised	XGB	gain	neus	0
R07	nasal discharge	Semi-supervised	XGB	gain	goed	0
R07	nasal discharge	Semi-supervised	XGB	gain	voor	0
R07	nasal discharge	Semi-supervised	XGB	gain	wel	0
R07	nasal discharge	Semi-supervised	XGB	gain	kno	0
R07	nasal discharge	Semi-supervised	XGB	gain	r	0
R07	nasal congestion	Supervised	LR	beta	verstopte_neus	5.841
R07	nasal congestion	Supervised	LR	beta	neusverstopping	5.135
R07	nasal congestion	Supervised	LR	beta	verstopt	3.129
R07	nasal congestion	Supervised	LR	beta	neus	2.909
R07	nasal congestion	Supervised	LR	beta	dicht	1.68
R07	nasal congestion	Supervised	LR	beta	verstopte	1.333
R07	nasal congestion	Supervised	LR	beta	nasonex	1.235
R07	nasal congestion	Supervised	LR	beta	komt	1.039
R07	nasal congestion	Supervised	LR	beta	xylo	0.919
R07	nasal congestion	Supervised	LR	beta	week	-1.374
R07	nasal congestion	Supervised	XGB	gain	neusverstopping	0.367
R07	nasal congestion	Supervised	XGB	gain	neus	0.207
R07	nasal congestion	Supervised	XGB	gain	verstopte_neus	0.183
R07	nasal congestion	Supervised	XGB	gain	verstopt	0.058
R07	nasal congestion	Supervised	XGB	gain	verstopte	0.05
R07	nasal congestion	Supervised	XGB	gain	dicht	0.031
R07	nasal congestion	Supervised	XGB	gain	loopneus	0.026
R07	nasal congestion	Supervised	XGB	gain	is	0.02
R07	nasal congestion	Supervised	XGB	gain	ook	0.014
R07	nasal congestion	Supervised	XGB	gain	li	0.009
R07	nasal congestion	Semi-supervised	LR	beta	verstopte	16.91
R07	nasal congestion	Semi-supervised	LR	beta	neusverstopping	14.872
R07	nasal congestion	Semi-supervised	LR	beta	verstopt	8.79
R07	nasal congestion	Semi-supervised	LR	beta	neus	1.023
R07	nasal congestion	Semi-supervised	LR	beta	last	0.259
R07	nasal congestion	Semi-supervised	LR	beta	kno	0.237
R07	nasal congestion	Semi-supervised	LR	beta	li	0.204
R07	nasal congestion	Semi-supervised	LR	beta	niezen	-0.293
R07	nasal congestion	Semi-supervised	LR	beta	reden	-0.367
R07	nasal congestion	Semi-supervised	LR	beta	na	-0.375
R07	nasal congestion	Semi-supervised	XGB	gain	neusverstopping	0.458
R07	nasal congestion	Semi-supervised	XGB	gain	verstopte	0.414
R07	nasal congestion	Semi-supervised	XGB	gain	verstopt	0.128
R07	nasal congestion	Semi-supervised	XGB	gain	neus	0
R07	nasal congestion	Semi-supervised	XGB	gain	verder	0
R07	nasal congestion	Semi-supervised	XGB	gain	van	0
R07	nasal congestion	Semi-supervised	XGB	gain	li	0
R07	nasal congestion	Semi-supervised	XGB	gain	#longnumber#	0
R07	nasal congestion	Semi-supervised	XGB	gain	effect	0
R07	nasal congestion	Semi-supervised	XGB	gain	en	0
R07	sneezing	Supervised	LR	beta	niezen	5.686
R07	sneezing	Supervised	LR	beta	doen	1.025
R07	sneezing	Supervised	LR	beta	exp	0.726
R07	sneezing	Supervised	LR	beta	bekend	0.616
R07	sneezing	Supervised	LR	beta	veel	0.535
R07	sneezing	Supervised	LR	beta	niet_ziek	0.417
R07	sneezing	Supervised	LR	beta	lab	0.374
R07	sneezing	Supervised	LR	beta	re	-0.997
R07	sneezing	Supervised	LR	beta	last_van	-1.008
R07	sneezing	Supervised	LR	beta	nasonex	-1.312
R07	sneezing	Supervised	XGB	gain	niezen	0.792
R07	sneezing	Supervised	XGB	gain	nasonex	0.109
R07	sneezing	Supervised	XGB	gain	kno	0.063
R07	sneezing	Supervised	XGB	gain	re	0.007
R07	sneezing	Supervised	XGB	gain	gebruikt	0.006
R07	sneezing	Supervised	XGB	gain	vaak	0.005
R07	sneezing	Supervised	XGB	gain	bij	0.004
R07	sneezing	Supervised	XGB	gain	d	0.003
R07	sneezing	Supervised	XGB	gain	iets	0.003
R07	sneezing	Supervised	XGB	gain	neusverstopping	0.001
R07	sneezing	Semi-supervised	LR	beta	niezen	12.322
R07	sneezing	Semi-supervised	LR	beta	veel	0.562
R07	sneezing	Semi-supervised	LR	beta	gemaakt	0.462
R07	sneezing	Semi-supervised	LR	beta	allergie	0.429
R07	sneezing	Semi-supervised	LR	beta	ogen	0.419
R07	sneezing	Semi-supervised	LR	beta	jaar	0.405
R07	sneezing	Semi-supervised	LR	beta	niet	0.27
R07	sneezing	Semi-supervised	LR	beta	proberen	0.269
R07	sneezing	Semi-supervised	LR	beta	neus	0.256
R07	sneezing	Semi-supervised	LR	beta	domein	-0.328
R07	sneezing	Semi-supervised	XGB	gain	niezen	1
R07	sneezing	Semi-supervised	XGB	gain	ogen	0
R07	sneezing	Semi-supervised	XGB	gain	gehad	0
R07	sneezing	Semi-supervised	XGB	gain	en	0
R07	sneezing	Semi-supervised	XGB	gain	kno	0
R07	sneezing	Semi-supervised	XGB	gain	v	0
R07	sneezing	Semi-supervised	XGB	gain	dat	0
R07	sneezing	Semi-supervised	XGB	gain	belt	0
R07	sneezing	Semi-supervised	XGB	gain	minder	0
R07	sneezing	Semi-supervised	XGB	gain	maar	0
S86	seborrheic dermatitis	Supervised	LR	beta	eczeem	30.396
S86	seborrheic dermatitis	Supervised	LR	beta	seb	1.121
S86	seborrheic dermatitis	Supervised	LR	beta	behaarde_hoofd	0.938
S86	seborrheic dermatitis	Supervised	LR	beta	schilfering	-0.278
S86	seborrheic dermatitis	Supervised	LR	beta	n	-0.355
S86	seborrheic dermatitis	Supervised	LR	beta	op_hoofd	-0.361
S86	seborrheic dermatitis	Supervised	LR	beta	met	-0.368
S86	seborrheic dermatitis	Supervised	LR	beta	het_hoofd	-0.611
S86	seborrheic dermatitis	Supervised	LR	beta	uit	-0.678
S86	seborrheic dermatitis	Supervised	LR	beta	roos	-2.073
S86	seborrheic dermatitis	Supervised	XGB	gain	eczeem	0.899
S86	seborrheic dermatitis	Supervised	XGB	gain	met	0.045
S86	seborrheic dermatitis	Supervised	XGB	gain	roos	0.028
S86	seborrheic dermatitis	Supervised	XGB	gain	seb	0.004
S86	seborrheic dermatitis	Supervised	XGB	gain	dd	0.002
S86	seborrheic dermatitis	Supervised	XGB	gain	behaarde_hoofd	0.001
S86	seborrheic dermatitis	Supervised	XGB	gain	al	0.001
S86	seborrheic dermatitis	Supervised	XGB	gain	uitslag	0
S86	seborrheic dermatitis	Supervised	XGB	gain	behaarde	0
S86	seborrheic dermatitis	Semi-supervised	LR	beta	eczeem	59.202
S86	seborrheic dermatitis	Semi-supervised	LR	beta	seborroisch	2.681
S86	seborrheic dermatitis	Semi-supervised	LR	beta	seborrhoisch	1.174
S86	seborrheic dermatitis	Semi-supervised	LR	beta	seb	0.659
S86	seborrheic dermatitis	Semi-supervised	LR	beta	uitleg	0.294
S86	seborrheic dermatitis	Semi-supervised	LR	beta	roos	-0.289
S86	seborrheic dermatitis	Semi-supervised	LR	beta	schilferende	-0.293
S86	seborrheic dermatitis	Semi-supervised	LR	beta	schilfers	-0.315
S86	seborrheic dermatitis	Semi-supervised	LR	beta	ketoconazol	-0.39
S86	seborrheic dermatitis	Semi-supervised	LR	beta	na	-1.012
S86	seborrheic dermatitis	Semi-supervised	XGB	gain	eczeem	0.999
S86	seborrheic dermatitis	Semi-supervised	XGB	gain	seborroisch	0
S86	seborrheic dermatitis	Semi-supervised	XGB	gain	plekjes	0
S86	seborrheic dermatitis	Semi-supervised	XGB	gain	huid	0
S86	seborrheic dermatitis	Semi-supervised	XGB	gain	roos	0
S86	seborrheic dermatitis	Semi-supervised	XGB	gain	met	0
S86	seborrheic dermatitis	Semi-supervised	XGB	gain	schilfering	0
S86	seborrheic dermatitis	Semi-supervised	XGB	gain	retour	0
S86	seborrheic dermatitis	Semi-supervised	XGB	gain	voor	0
S86	seborrheic dermatitis	Semi-supervised	XGB	gain	last	0
S86	pityriasis capitis	Supervised	LR	beta	roos	4.766
S86	pityriasis capitis	Supervised	LR	beta	uitleg	0.84
S86	pityriasis capitis	Supervised	LR	beta	shampoo	0.585
S86	pityriasis capitis	Supervised	LR	beta	eerder	0.389
S86	pityriasis capitis	Supervised	LR	beta	haargrens	0.255
S86	pityriasis capitis	Supervised	LR	beta	veel	0.106
S86	pityriasis capitis	Supervised	LR	beta	last_van	0.05
S86	pityriasis capitis	Supervised	LR	beta	om	0.043
S86	pityriasis capitis	Supervised	LR	beta	rode	-0.076
S86	pityriasis capitis	Supervised	XGB	gain	roos	0.933
S86	pityriasis capitis	Supervised	XGB	gain	shampoo	0.017
S86	pityriasis capitis	Supervised	XGB	gain	last_van	0.015
S86	pityriasis capitis	Supervised	XGB	gain	wel	0.01
S86	pityriasis capitis	Supervised	XGB	gain	op	0.004
S86	pityriasis capitis	Semi-supervised	LR	beta	roos	11.026
S86	pityriasis capitis	Semi-supervised	LR	beta	shampoo	0.599
S86	pityriasis capitis	Semi-supervised	LR	beta	helpt	0.391
S86	pityriasis capitis	Semi-supervised	LR	beta	uitleg	0.339
S86	pityriasis capitis	Semi-supervised	LR	beta	seborroisch	0.316
S86	pityriasis capitis	Semi-supervised	LR	beta	hoofdhuid	0.271
S86	pityriasis capitis	Semi-supervised	LR	beta	schilfering	0.252
S86	pityriasis capitis	Semi-supervised	LR	beta	schilfers	0.251
S86	pityriasis capitis	Semi-supervised	LR	beta	lotion	-0.252
S86	pityriasis capitis	Semi-supervised	LR	beta	eczeem	-0.362
S86	pityriasis capitis	Semi-supervised	XGB	gain	roos	0.981
S86	pityriasis capitis	Semi-supervised	XGB	gain	shampoo	0.004
S86	pityriasis capitis	Semi-supervised	XGB	gain	hoofdhuid	0.001
S86	pityriasis capitis	Semi-supervised	XGB	gain	geen	0.001
S86	pityriasis capitis	Semi-supervised	XGB	gain	last	0.001
S86	pityriasis capitis	Semi-supervised	XGB	gain	helpt	0
S86	pityriasis capitis	Semi-supervised	XGB	gain	uitleg	0
S86	pityriasis capitis	Semi-supervised	XGB	gain	al	0
S86	pityriasis capitis	Semi-supervised	XGB	gain	soms	0
S86	pityriasis capitis	Semi-supervised	XGB	gain	schilfers	0
